# Modelling serological cross-reactivity to disentangle the dynamics of West Nile and Usutu viruses in an emerging area

**DOI:** 10.64898/2026.04.07.26350295

**Authors:** Jonathan Bastard, Camille Migné, Teheipuaura Helle, Estelle Agneray, Clément Bigeard, Yasmine Boudjadi, Manon Chevrier, Marine Dumarest, Mathilde Gondard, Sandra Martin-Latil, Laure Mathews-Martin, Thierry Petit, Thomas Charpentier, Hanae Pouillevet, Benoit Durand, Raphaëlle Métras, Gaëlle Gonzalez

## Abstract

Zoos may serve as sentinel sites for zoonotic vector-borne diseases. West Nile virus (WNV) and Usutu virus (USUV) are closely related orthoflaviviruses transmitted between *Culex* mosquitoes and a bird reservoir. Both viruses can also infect mammals, including humans, where they may cause symptoms and, more rarely, hospitalization and death. However, serological cross-reactivity between WNV and USUV complicates their differential diagnosis. Here, we aimed to reconstruct the dynamics of emergence of WNV in a zoo located in a newly affected area in Europe, using ELISA and Virus Neutralization Test (VNT) serological analysis of 1707 animal sera collected between 2015 and 2024. Combining this data in a model accounting for cross-reactivity with USUV, we estimated yearly forces of infection (FOI) by both viruses, and thus found that WNV likely circulated in the area one year prior to the first cases reported to the passive surveillance system. Our results also showed that, in the zoo, mammals and reptiles had a lower risk of infection than birds (relative risk of 0.14 [0.05; 0.28]), and that the exposure of birds to water (aquatic lifestyle or proximity to stagnant water) affected the risk. Finally, we estimated diagnosis parameters, including the sensitivity of the VNT (80.4% [76.5%; 84.3%]), the expected VNT titer value, and the level of serological cross-reactivity between viruses during the VNT. To conclude, our modelling framework allowed to disentangle the co-circulation of two closely related viruses, a crucial point in ensuring the reliable sentinel surveillance of these vector-borne zoonotic pathogens.
