## Supplementary Table S1 for "Modelling serological cross-reactivity to disentangle the dynamics of West Nile and Usutu viruses in an emerging area"

Species category	Species	Number of samples	Number of individuals sampled	First sampling year	Last sampling year
Mammals or reptiles	acinonyx jubatus soemmeringii	33	15	2017	2024
Mammals or reptiles	aepyceros melampus	114	57	2015	2024
Mammals or reptiles	ailurus fulgens fulgens	1	1	2019	2019
Mammals or reptiles	allochrocebus lhoesti	11	4	2018	2024
Mammals or reptiles	aonyx cinereus	5	3	2020	2024
Mammals or reptiles	bison bison	13	3	2018	2024
Mammals or reptiles	boa constrictor	1	1	2018	2018
Mammals or reptiles	callimico goeldii	2	2	2021	2022
Mammals or reptiles	callithrix geoffroyi	5	4	2022	2024
Mammals or reptiles	canis lupus occidentalis	16	10	2017	2022
Mammals or reptiles	capra hircus	4	4	2018	2024
Mammals or reptiles	ceratotherium simum simum	5	2	2016	2022
Mammals or reptiles	cercopithecus hamlyni	6	5	2020	2024
Mammals or reptiles	cercopithecus neglectus	7	5	2019	2024
Mammals or reptiles	cercopithecus roloway	2	1	2020	2024
Mammals or reptiles	colobus guereza kikuyuensis	14	9	2015	2024
Mammals or reptiles	connochaetes taurinus taurinus	17	11	2016	2024
Mammals or reptiles	crocodylus niloticus	2	1	2022	2023
Mammals or reptiles	damaliscus pygargus phillipsi	6	4	2015	2024
Mammals or reptiles	elephas maximus	5	3	2018	2022
Mammals or reptiles	equus asinus	7	3	2017	2024
Mammals or reptiles	equus grevyi	10	6	2018	2024
Mammals or reptiles	equus quagga	19	7	2018	2024
Mammals or reptiles	eulemur flavifrons	2	2	2022	2023
Mammals or reptiles	eulemur rubriventer	5	3	2020	2024
Mammals or reptiles	eunectes murinus	1	1	2024	2024
Mammals or reptiles	giraffa camelopardalis rothschildi	6	5	2017	2023
Mammals or reptiles	gorilla gorilla gorilla	1	1	2021	2021
Mammals or reptiles	hippopotamus amphibius	2	2	2020	2020
Mammals or reptiles	hydrochoerus hydrochaeris	3	2	2017	2024
Mammals or reptiles	hylobates lar	2	2	2019	2022
Mammals or reptiles	iguana iguana	1	1	2020	2020
Mammals or reptiles	lemur catta	10	8	2015	2024
Mammals or reptiles	leontopithecus chrysomelas	1	1	2022	2022
Mammals or reptiles	leontopithecus rosalia	4	3	2019	2024
Mammals or reptiles	lycaon pictus	15	5	2016	2024
Mammals or reptiles	lynx lynx carpathicus	4	2	2019	2021
Mammals or reptiles	macaca nemestrina	27	14	2019	2024
Mammals or reptiles	mandrillus sphinx	29	19	2015	2024
Mammals or reptiles	nasua nasua	1	1	2015	2015
Mammals or reptiles	nomascus gabriellae	3	3	2019	2021
Mammals or reptiles	oryx beisa beisa	29	17	2015	2024
Mammals or reptiles	oryx dammah	44	13	2017	2024
Mammals or reptiles	osphranter rufus	19	10	2015	2024
Mammals or reptiles	pan troglodytes troglodytes	7	5	2021	2024
Mammals or reptiles	panthera leo	12	7	2016	2024
Mammals or reptiles	panthera onca	3	2	2019	2020
Mammals or reptiles	panthera pardus kotiya	6	3	2016	2023
Mammals or reptiles	panthera tigris altaica	6	3	2016	2022
Mammals or reptiles	panthera uncia	5	3	2015	2021
Mammals or reptiles	pteropus rodricensis	2	2	2024	2024
Mammals or reptiles	python molurus	1	1	2024	2024
Mammals or reptiles	python regius	3	3	2020	2024
Mammals or reptiles	saguinus bicolor	2	2	2018	2024
Mammals or reptiles	saguinus imperator subgrisescens	1	1	2023	2023
Mammals or reptiles	saguinus oedipus	1	1	2022	2022
Mammals or reptiles	saimiri sciureus sciureus	8	7	2022	2024
Mammals or reptiles	sapajus xanthosternos	5	5	2018	2024
Mammals or reptiles	tapirus terrestris	10	4	2016	2023
Mammals or reptiles	tragelaphus eurycerus isaaci	4	2	2016	2024
Mammals or reptiles	tragelaphus strepsiceros	39	24	2016	2024
Mammals or reptiles	ursus maritimus	7	5	2015	2019
Mammals or reptiles	varecia rubra	13	10	2018	2024
Mammals or reptiles	vicugna pacos	8	7	2018	2024
Mammals or reptiles	vulpes zerda	3	3	2019	2023
Mammals or reptiles	zalophus californianus	7	4	2016	2023
Birds with no water exposure	ara ararauna	10	5	2020	2024
Birds with no water exposure	ara chloropterus	4	4	2019	2024
Birds with no water exposure	ara macao	1	1	2023	2023
Birds with no water exposure	bucorvus leadbeateri	1	1	2021	2021
Birds with no water exposure	platycercus eximius	1	1	2024	2024
Birds with no water exposure	struthio camelus	9	4	2017	2024
Birds with both water exposures	alopochen aegyptiaca	4	4	2019	2024
Birds with both water exposures	anser indicus	34	20	2023	2024
Birds with both water exposures	ciconia ciconia ciconia	60	29	2018	2024
Birds with both water exposures	coscoroba coscoroba	3	3	2023	2024
Birds with both water exposures	cygnus atratus	1	1	2023	2023
Birds with both water exposures	pelecanus onocrotalus	45	19	2022	2024
Birds with both water exposures	phoenicopterus chilensis	606	327	2019	2024
Birds with aquatic lifestyle only	phoenicopterus ruber	128	74	2019	2024
Birds with aquatic lifestyle only	spheniscus demersus	97	53	2023	2024
Birds with proximity to stagnant water only	balearica regulorum gibbericeps	22	10	2019	2024
Birds with proximity to stagnant water only	grus antigone antigone	4	2	2024	2024
Birds with proximity to stagnant water only	leptoptilos crumenifer	10	2	2023	2024
