## Supplementary Table S2 for "Modelling serological cross-reactivity to disentangle the dynamics of West Nile and Usutu viruses in an emerging area"

Species	Number of individuals as of February 2020
Ara	6
Acinonyx jubatus soemmeringii	8
Aepyceros melampus	32
Ailurus fulgens fulgens	1
Allochrocebus lhoesti	5
Alopochen aegyptiaca	11
Amazona auropalliata	1
Anser indicus	22
Aonyx cinereus	4
Ara ambiguus	4
Ara ararauna	13
Ara chloropterus	8
Ara macao	9
Ara severus	1
Astrochelys radiata	5
Balearica regulorum	2
Balearica regulorum gibbericeps	6
Bison bison	2
Boa constrictor	2
Bucorvus leadbeateri	3
Cacatua galerita	1
Cacatua sulphurea	1
Caiman crocodilus	1
Callimico goeldii	9
Callithrix geoffroyi	9
Callithrix jacchus	6
Canis lupus occidentalis	3
Capra hircus	55
Cebuella pygmaea	4
Centrochelys sulcata	6
Ceratotherium simum simum	2
Cercopithecus hamlyni	4
Cercopithecus neglectus	6
Cercopithecus roloway	1
Chelonoidis carbonarius	7
Chelonoidis denticulata	1
Ciconia ciconia	7
Ciconia ciconia ciconia	18
Colobus guereza kikuyuensis	6
Connochaetes taurinus taurinus	10
Coscoroba coscoroba	4
Crocodylus niloticus	2
Cygnus atratus	4
Damaliscus pygargus phillipsi	3
Elephas maximus	4
Equus grevyi	6
Equus quagga	6
Eudocimus ruber	66
Eulemur flavifrons	2
Eulemur rubriventer	2
Eunectes murinus	2
Geochelone gigantea	3
Giraffa camelopardalis	1
Giraffa camelopardalis rothschildi	4
Gorilla gorilla gorilla	5
Grus antigone antigone	1
Hippopotamus amphibius	2
Hydrochoerus hydrochaeris	2
Hylobates lar	1
Iguana iguana	2
Lemur catta	13
Leontopithecus chrysomelas	5
Leontopithecus rosalia	9
Leptoptilos crumenifer	2
Lycaon pictus	3
Lynx lynx	1
Lynx lynx carpathicus	1
Macaca nemestrina	14
Mandrillus sphinx	19
Manouria emys	1
Mecistops cataphractus	1
Nomascus gabriellae	2
Oryx beisa beisa	4
Oryx dammah	9
Osphranter rufus	10
Pan troglodytes	7
Pan troglodytes troglodytes	5
Panthera leo	2
Panthera onca	2
Panthera pardus kotiya	3
Panthera tigris altaica	1
Panthera uncia	2
Pelecanus onocrotalus	18
Phoenicopterus chilensis	317
Phoenicopterus ruber	73
Platycercus eximius	35
Pongo pygmaeus	1
Pongo pygmaeus pygmaeus	3
Pteropus rodricensis	102
Python molurus	10
Python regius	3
Saguinus bicolor	3
Saguinus imperator subgrisescens	5
Saguinus midas midas	2
Saguinus oedipus	4
Saimiri sciureus	5
Sapajus xanthosternos	13
Spheniscus demersus	50
Stigmochelys pardalis	2
Struthio camelus	3
Suricata suricatta	6
Tapirus terrestris	3
Trachemys scripta elegans	60
Tragelaphus eurycerus isaaci	2
Tragelaphus strepsiceros	16
Varecia rubra	7
Vicugna pacos	5
Vulpes zerda	17
Zalophus californianus	8
domestic poitou	2
TOTAL	1315
