## Supplementary Table S3 for "Modelling serological cross-reactivity to disentangle the dynamics of West Nile and Usutu viruses in an emerging area"

Category	Number of ELISA positives	Number of ELISA negatives	Number of not missing	Number of missing	Percentage of positives among not missing
Total	430	1268	1698	9	25.3239104829211
Species category
Mammals or reptiles	23	643	666	1	3.45345345345345
Birds with no water exposure	3	20	23	3	13.0434782608696
Birds with both water exposures	251	497	748	5	33.5561497326203
Birds with aquatic lifestyle only	118	107	225	0	52.4444444444444
Birds with proximity to stagnant water only	35	1	36	0	97.2222222222222
Year
2015	0	39	39	0	0
2016	0	30	30	0	0
2017	0	29	29	0	0
2018	1	43	44	0	2.27272727272727
2019	13	96	109	0	11.9266055045872
2020	5	88	93	0	5.37634408602151
2021	3	84	87	0	3.44827586206897
2022	31	129	160	0	19.375
2023	185	332	517	0	35.7833655705996
2024	192	398	590	9	32.5423728813559
Species
acinonyx jubatus soemmeringii	0	33	33	0	0
aepyceros melampus	0	114	114	0	0
ailurus fulgens fulgens	0	1	1	0	0
allochrocebus lhoesti	0	11	11	0	0
alopochen aegyptiaca	1	3	4	0	25
anser indicus	14	20	34	0	41.1764705882353
aonyx cinereus	2	3	5	0	40
ara ararauna	0	7	7	3	0
ara chloropterus	0	4	4	0	0
ara macao	0	1	1	0	0
balearica regulorum gibbericeps	22	0	22	0	100
bison bison	1	12	13	0	7.69230769230769
boa constrictor	0	1	1	0	0
bucorvus leadbeateri	1	0	1	0	100
callimico goeldii	0	2	2	0	0
callithrix geoffroyi	0	5	5	0	0
canis lupus occidentalis	0	16	16	0	0
capra hircus	0	4	4	0	0
ceratotherium simum simum	0	5	5	0	0
cercopithecus hamlyni	0	6	6	0	0
cercopithecus neglectus	0	7	7	0	0
cercopithecus roloway	0	2	2	0	0
ciconia ciconia ciconia	33	27	60	0	55
colobus guereza kikuyuensis	3	11	14	0	21.4285714285714
connochaetes taurinus taurinus	1	16	17	0	5.88235294117647
coscoroba coscoroba	2	1	3	0	66.6666666666667
crocodylus niloticus	0	2	2	0	0
cygnus atratus	1	0	1	0	100
damaliscus pygargus phillipsi	0	6	6	0	0
elephas maximus	1	4	5	0	20
equus asinus	0	7	7	0	0
equus grevyi	0	10	10	0	0
equus quagga	0	19	19	0	0
eulemur flavifrons	0	2	2	0	0
eulemur rubriventer	0	5	5	0	0
eunectes murinus	0	1	1	0	0
giraffa camelopardalis rothschildi	0	6	6	0	0
gorilla gorilla gorilla	0	1	1	0	0
grus antigone antigone	4	0	4	0	100
hippopotamus amphibius	1	1	2	0	50
hydrochoerus hydrochaeris	0	3	3	0	0
hylobates lar	0	2	2	0	0
iguana iguana	0	1	1	0	0
lemur catta	0	10	10	0	0
leontopithecus chrysomelas	0	1	1	0	0
leontopithecus rosalia	0	4	4	0	0
leptoptilos crumenifer	9	1	10	0	90
lycaon pictus	0	15	15	0	0
lynx lynx carpathicus	0	4	4	0	0
macaca nemestrina	2	25	27	0	7.40740740740741
mandrillus sphinx	1	28	29	0	3.44827586206897
nasua nasua	0	1	1	0	0
nomascus gabriellae	0	3	3	0	0
oryx beisa beisa	0	29	29	0	0
oryx dammah	8	36	44	0	18.1818181818182
osphranter rufus	0	19	19	0	0
pan troglodytes troglodytes	1	6	7	0	14.2857142857143
panthera leo	0	12	12	0	0
panthera onca	0	3	3	0	0
panthera pardus kotiya	0	6	6	0	0
panthera tigris altaica	0	6	6	0	0
panthera uncia	0	5	5	0	0
pelecanus onocrotalus	39	5	44	1	88.6363636363636
phoenicopterus chilensis	161	441	602	4	26.7441860465116
phoenicopterus ruber	62	66	128	0	48.4375
platycercus eximius	0	1	1	0	0
pteropus rodricensis	0	1	1	1	0
python molurus	0	1	1	0	0
python regius	0	3	3	0	0
saguinus bicolor	0	2	2	0	0
saguinus imperator subgrisescens	0	1	1	0	0
saguinus oedipus	0	1	1	0	0
saimiri sciureus sciureus	0	8	8	0	0
sapajus xanthosternos	0	5	5	0	0
spheniscus demersus	56	41	97	0	57.7319587628866
struthio camelus	2	7	9	0	22.2222222222222
tapirus terrestris	0	10	10	0	0
tragelaphus eurycerus isaaci	0	4	4	0	0
tragelaphus strepsiceros	0	39	39	0	0
ursus maritimus	2	5	7	0	28.5714285714286
varecia rubra	0	13	13	0	0
vicugna pacos	0	8	8	0	0
vulpes zerda	0	3	3	0	0
zalophus californianus	0	7	7	0	0
